# A Health Navigator intervention to address the unmet social needs of caregivers of hospitalised children in South Australia: protocol for a mixed-methods pilot study

**DOI:** 10.1101/2025.03.24.25324580

**Authors:** Kate Emily Neadley, Maeve Downes, Lily Chan, Brianna Poirier, John Lynch, Mark Boyd, Cheryl Shoubridge

**Affiliations:** School of Biomedicine, Adelaide University, South Australia; Northern Adelaide Local Health Network, South Australia; School of Medicine, Adelaide University, South Australia; School of Dentistry, Adelaide University, South Australia; School of Public Health, Adelaide University, South Australia

**Keywords:** ‘social determinants of health’, ‘social prescribing’, ‘hospital’, ‘paediatrics’, ‘screening and referral’

## Abstract

**Background:** Interventions that identify patients’ unmet social needs and provide referrals to government and community resources are growing rapidly across healthcare settings. In Australia, research is limited. This protocol paper presents the methodology for a pilot study assessing the feasibility and acceptability of integrating a Health Navigator (HN) intervention into an inpatient paediatric setting that serves a socially disadvantaged population in South Australia.

**Methods:** We will conduct a mixed-methods feasibility and acceptability study of a HN intervention designed to respond to the unmet social needs identified by caregivers of children admitted to the Children’s Ward of the Lyell McEwin Hospital. We will recruit a maximum of 60 participants over a three-month recruitment period, to be assisted by two HNs over a four-month follow-up period. Our primary feasibility outcomes are rates of 1) intervention recruitment, 2) intervention retention and 3) intervention completion. We have selected a ≥80% threshold for feasibility success across all outcomes. Feasibility and acceptability will also be assessed using focus groups with clinicians, participants and community service providers, to explore barriers and enablers to integrating the HN intervention in the ward setting. Secondary outcomes include screening rates for unmet social needs, changes in participants’ unmet social needs pre/post-HN intervention and participant satisfaction with the HN service.

**Discussion:** This study will contribute to the understanding of how HN interventions establish holistic ‘community-facing’ hospitals, connecting vulnerable populations to appropriate resources for the enhancement of participants’ overall health and wellbeing. Our feasibility and acceptability data will inform the design of future trials, as we refine the HN intervention to better suit the needs of socially disadvantaged populations in South Australia.

**Protocol version:** Version 1, date 23/01/2024

**Trial registration:** This trial was prospectively registered in the Australian New Zealand Clinical Trial Registry (registration ID: ACTRN12624000494538).
