## Supplementary File 4 for "A Health Navigator intervention to address the unmet social needs of caregivers of hospitalised children in South Australia: protocol for a mixed-methods pilot study"

### Sheet: Sheet1
AUDIT PERIOD:
						SCREENING DOMAINS
DATE	SCREEN NUMBER	COMPLETE	PARTIAL	INCOMPLETE	REFERRAL (Yes/No)	HOUSING	FOOD quantity	FOOD quality	TRANSPORT	FINANCE stable	FINANCE sufficient	FINANCE internet	EMPLOYMENT	SAFETY	SUPPORT family	SUPPORT religion	SUPPORT community
